# Public Covid-19 X-ray datasets and their impact on model bias - a systematic review of a significant problem

**DOI:** 10.1101/2021.02.15.21251775

**Authors:** Beatriz Garcia Santa Cruz, Matías Nicolás Bossa, Jan Sölter, Andreas Dominik Husch

**Affiliations:** Centre Hospitalier de Luxembourg, 4, Rue Ernest Barble, L-1210 Luxembourg, Luxembourg; Luxembourg Centre for Systems Biomedicine, University of Luxembourg, 7, Avenue des Hauts Fourneaux, L-4362 Esch-sur-Alzette, Luxembourg

**Keywords:** COVID-19, machine learning, datasets, X-Ray, imaging, review, bias, confounding

## Abstract

Computer-aided-diagnosis for COVID-19 based on chest X-ray suffers from weak bias assessment and limited quality-control. Undetected bias induced by inappropriate use of datasets, and improper consideration of confounders prevents the translation of prediction models into clinical practice. This study provides a systematic evaluation of publicly available COVID-19 chest X-ray datasets, determining their potential use and evaluating potential sources of bias.

Only 5 out of 256 identified datasets met at least the criteria for proper assessment of risk of bias and could be analysed in detail. Remarkably almost all of the datasets utilised in 78 papers published in peer-reviewed journals, are not among these 5 datasets, thus leading to models with high risk of bias. This raises concerns about the suitability of such models for clinical use.

This systematic review highlights the limited description of datasets employed for modelling and aids researchers to select the most suitable datasets for their task.
