## Supplementary_Material_3 for "Public Covid-19 X-ray datasets and their impact on model bias - a systematic review of a significant problem"

### Sheet: Sup_mat_3
Number	PMID	PMCID	Cohen/IEEE 8023	Radiopedia	ChestX-ray-NIH	UCSD-Guangzhou	Agchung/Figure1	Kaggle COVID-19 radiography	RSNA Pneumonia Dataset	SIRM	CheXpert	Montgomery	Shenzhen	Angchung/actualmed	COVIDx	Eurorad	BIMCV	PadChest	MIMIC-CXR-JPG	Others	Title	Authors	Citation	First Author	Journal/Book	Publication Year	Create Date	NIHMS ID	DOI
1	32446037	PMC7207172	1	1	1	0	0	0	0	0	0	0	0	0	0	0	0	0	0	0	COVID-19 identification in chest X-ray images on flat and hierarchical classification scenarios	Pereira RM, Bertolini D, Teixeira LO, Silla CN Jr, Costa YMG.	Comput Methods Programs Biomed. 2020 Oct;194:105532. doi: 10.1016/j.cmpb.2020.105532. Epub 2020 May 8.	Pereira RM	Comput Methods Programs Biomed	2020	2020-05-24		10.1016/j.cmpb.2020.105532
2	33201919	PMC7671547	1	0	0	1	1	0	0	0	0	0	0	0	0	0	0	0	0	0	An efficient mixture of deep and machine learning models for COVID-19 diagnosis in chest X-ray images	Wang D, Mo J, Zhou G, Xu L, Liu Y.	PLoS One. 2020 Nov 17;15(11):e0242535. doi: 10.1371/journal.pone.0242535. eCollection 2020.	Wang D	PLoS One	2020	2020-11-17		10.1371/journal.pone.0242535
3	32344309	PMC7179515	1	0	0	1	0	0	0	0	0	0	0	0	0	0	0	0	0	0	COVIDiagnosis-Net: Deep Bayes-SqueezeNet based diagnosis of the coronavirus disease 2019 (COVID-19) from X-ray images	Ucar F, Korkmaz D.	Med Hypotheses. 2020 Jul;140:109761. doi: 10.1016/j.mehy.2020.109761. Epub 2020 Apr 23.	Ucar F	Med Hypotheses	2020	2020-04-29		10.1016/j.mehy.2020.109761
4	32708803	PMC7411959	1	0	0	0	0	0	0	0	0	0	0	0	0	0	0	0	0	0	Deploying Machine and Deep Learning Models for Efficient Data-Augmented Detection of COVID-19 Infections	Sedik A, Iliyasu AM, Abd El-Rahiem B, Abdel Samea ME, Abdel-Raheem A, Hammad M, Peng J, Abd El-Samie FE, Abd El-Latif AA.	Viruses. 2020 Jul 16;12(7):769. doi: 10.3390/v12070769.	Sedik A	Viruses	2020	2020-07-26		10.3390/v12070769
5	32524445	PMC7118364	1	1	0	1	0	0	1	1	0	0	0	0	0	0	0	0	0	1	Covid-19: automatic detection from X-ray images utilizing transfer learning with convolutional neural networks	Apostolopoulos ID, Mpesiana TA.	Phys Eng Sci Med. 2020 Jun;43(2):635-640. doi: 10.1007/s13246-020-00865-4. Epub 2020 Apr 3.	Apostolopoulos ID	Phys Eng Sci Med	2020	2020-12-06		10.1007/s13246-020-00865-4
6	32781377	PMC7372265	1	0	0	0	0	0	0	0	1	0	0	0	0	0	0	0	0	0	Deep-COVID: Predicting COVID-19 from chest X-ray images using deep transfer learning	Minaee S, Kafieh R, Sonka M, Yazdani S, Jamalipour Soufi G.	Med Image Anal. 2020 Oct;65:101794. doi: 10.1016/j.media.2020.101794. Epub 2020 Jul 21.	Minaee S	Med Image Anal	2020	2020-12-08		10.1016/j.media.2020.101794
7	32971995	PMC7557723	1	0	0	1	0	0	1	0	0	1	1	0	0	0	0	0	0	0	Unveiling COVID-19 from CHEST X-Ray with Deep Learning: A Hurdles Race with Small Data	Tartaglione E, Barbano CA, Berzovini C, Calandri M, Grangetto M.	Int J Environ Res Public Health. 2020 Sep 22;17(18):6933. doi: 10.3390/ijerph17186933.	Tartaglione E	Int J Environ Res Public Health	2020	2020-09-25		10.3390/ijerph17186933
8	32904960	PMC7461473	1	0	0	0	0	0	0	0	0	0	0	0	0	0	0	0	0	0	Classification of Coronavirus (COVID-19) from X-ray and CT images using shrunken features	Öztürk Ş, Özkaya U, Barstuğan M.	Int J Imaging Syst Technol. 2020 Aug 18:10.1002/ima.22469. doi: 10.1002/ima.22469. Online ahead of print.	Öztürk Ş	Int J Imaging Syst Technol	2020	2020-09-09		10.1002/ima.22469
9	32534344	PMC7274128	1	0	0	1	0	0	0	0	0	0	0	0	0	0	0	0	0	0	CoroNet: A deep neural network for detection and diagnosis of COVID-19 from chest x-ray images	Khan AI, Shah JL, Bhat MM.	Comput Methods Programs Biomed. 2020 Nov;196:105581. doi: 10.1016/j.cmpb.2020.105581. Epub 2020 Jun 5.	Khan AI	Comput Methods Programs Biomed	2020	2020-06-14		10.1016/j.cmpb.2020.105581
10	32568675	PMC7187882	0	0	1	0	0	0	0	0	0	0	0	0	0	0	0	0	0	0	Automated detection of COVID-19 cases using deep neural networks with X-ray images	Ozturk T, Talo M, Yildirim EA, Baloglu UB, Yildirim O, Rajendra Acharya U.	Comput Biol Med. 2020 Jun;121:103792. doi: 10.1016/j.compbiomed.2020.103792. Epub 2020 Apr 28.	Ozturk T	Comput Biol Med	2020	2020-06-23		10.1016/j.compbiomed.2020.103792
11	33250589	PMC7682527	0	0	0	0	1	1	0	0	0	0	0	1	0	0	0	0	0	2	CoroDet: A deep learning based classification for COVID-19 detection using chest X-ray images	Hussain E, Hasan M, Rahman MA, Lee I, Tamanna T, Parvez MZ.	Chaos Solitons Fractals. 2020 Nov 23:110495. doi: 10.1016/j.chaos.2020.110495. Online ahead of print.	Hussain E	Chaos Solitons Fractals	2020	2020-11-30		10.1016/j.chaos.2020.110495
12	32804113	PMC7592683	1	0	0	1	0	0	0	0	0	0	0	0	0	0	0	0	0	0	Detection of coronavirus disease from X-ray images using deep learning and transfer learning algorithms	Albahli S, Albattah W.	J Xray Sci Technol. 2020;28(5):841-850. doi: 10.3233/XST-200720.	Albahli S	J Xray Sci Technol	2020	2020-08-18		10.3233/XST-200720
13	32921862	PMC7476608	1	0	0	1	0	0	0	0	0	0	0	0	0	0	0	0	0	0	A deep learning approach to detect Covid-19 coronavirus with X-Ray images	Jain G, Mittal D, Thakur D, Mittal MK.	Biocybern Biomed Eng. 2020 Oct-Dec;40(4):1391-1405. doi: 10.1016/j.bbe.2020.08.008. Epub 2020 Sep 7.	Jain G	Biocybern Biomed Eng	2020	2020-09-14		10.1016/j.bbe.2020.08.008
14	32997560	PMC7533467	1	0	1	0	0	0	0	0	0	0	0	0	0	0	0	0	0	0	Detection Methods of COVID-19	Echtioui A, Zouch W, Ghorbel M, Mhiri C, Hamam H.	SLAS Technol. 2020 Dec;25(6):566-572. doi: 10.1177/2472630320962002. Epub 2020 Sep 30.	Echtioui A	SLAS Technol	2020	2020-09-30		10.1177/2472630320962002
15	32948098	PMC7502682	0	0	0	1	0	0	0	0	0	0	0	0	0	0	0	0	0	0	Detection of COVID-19 from Chest X-Ray Images Using Convolutional Neural Networks	Sekeroglu B, Ozsahin I.	SLAS Technol. 2020 Dec;25(6):553-565. doi: 10.1177/2472630320958376. Epub 2020 Sep 18.	Sekeroglu B	SLAS Technol	2020	2020-09-19		10.1177/2472630320958376
16	33013005	PMC7521412	1	0	0	1	0	0	0	0	0	0	0	0	0	0	0	0	0	1	Deep learning approaches for COVID-19 detection based on chest X-ray images	Ismael AM, Şengür A.	Expert Syst Appl. 2021 Feb;164:114054. doi: 10.1016/j.eswa.2020.114054. Epub 2020 Sep 28.	Ismael AM	Expert Syst Appl	2021	2020-05-10		10.1016/j.eswa.2020.114054
17	32536759	PMC7254021	1	0	0	0	0	0	0	0	0	0	0	0	0	0	0	0	0	0	Application of deep learning for fast detection of COVID-19 in X-Rays using nCOVnet	Panwar H, Gupta PK, Siddiqui MK, Morales-Menendez R, Singh V.	Chaos Solitons Fractals. 2020 Sep;138:109944. doi: 10.1016/j.chaos.2020.109944. Epub 2020 May 28.	Panwar H	Chaos Solitons Fractals	2020	2020-06-16		10.1016/j.chaos.2020.109944
18	33230398	PMC7674150	1	0	1	0	0	0	0	0	0	0	0	0	0	0	0	0	0	0	Application of deep learning techniques for detection of COVID-19 cases using chest X-ray images: A comprehensive study	Nayak SR, Nayak DR, Sinha U, Arora V, Pachori RB.	Biomed Signal Process Control. 2021 Feb;64:102365. doi: 10.1016/j.bspc.2020.102365. Epub 2020 Nov 19.	Nayak SR	Biomed Signal Process Control	2021	2020-11-24		10.1016/j.bspc.2020.102365
19	32462314	PMC7251557	1	0	1	0	0	0	0	0	0	0	0	0	0	0	0	0	0	0	Deep learning COVID-19 detection bias: accuracy through artificial intelligence	Vaid S, Kalantar R, Bhandari M.	Int Orthop. 2020 Aug;44(8):1539-1542. doi: 10.1007/s00264-020-04609-7. Epub 2020 May 27.	Vaid S	Int Orthop	2020	2020-05-29		10.1007/s00264-020-04609-7
20	33235710	PMC7680558	1	0	0	0	1	1	0	0	0	0	0	0	0	0	0	0	0	0	Classification of COVID-19 chest X-rays with deep learning: new models or fine tuning?	Pham TD.	Health Inf Sci Syst. 2020 Nov 22;9(1):2. doi: 10.1007/s13755-020-00135-3. eCollection 2021 Dec.	Pham TD	Health Inf Sci Syst	2020	2020-11-25		10.1007/s13755-020-00135-3
21	32589673	PMC7319603	1	0	0	1	0	0	1	0	0	0	0	0	0	0	0	0	0	0	New machine learning method for image-based diagnosis of COVID-19	Elaziz MA, Hosny KM, Salah A, Darwish MM, Lu S, Sahlol AT.	PLoS One. 2020 Jun 26;15(6):e0235187. doi: 10.1371/journal.pone.0235187. eCollection 2020.	Elaziz MA	PLoS One	2020	2020-06-27		10.1371/journal.pone.0235187
22	33239006	PMC7686836	1	0	0	1	0	0	0	0	0	0	0	0	0	0	0	0	0	0	Machine-learning classification of texture features of portable chest X-ray accurately classifies COVID-19 lung infection	Hussain L, Nguyen T, Li H, Abbasi AA, Lone KJ, Zhao Z, Zaib M, Chen A, Duong TQ.	Biomed Eng Online. 2020 Nov 25;19(1):88. doi: 10.1186/s12938-020-00831-x.	Hussain L	Biomed Eng Online	2020	2020-11-26		10.1186/s12938-020-00831-x
23	32773400	PMC7592691	1	0	0	1	0	0	0	0	0	0	0	0	0	0	0	0	0	0	Identification of COVID-19 samples from chest X-Ray images using deep learning: A comparison of transfer learning approaches	Rahaman MM, Li C, Yao Y, Kulwa F, Rahman MA, Wang Q, Qi S, Kong F, Zhu X, Zhao X.	J Xray Sci Technol. 2020;28(5):821-839. doi: 10.3233/XST-200715.	Rahaman MM	J Xray Sci Technol	2020	2020-11-08		10.3233/XST-200715
24	32864270	PMC7451075	1	1	1	0	0	0	1	0	1	0	0	0	0	0	0	1	1	0	Predicting COVID-19 Pneumonia Severity on Chest X-ray With Deep Learning	Cohen JP, Dao L, Roth K, Morrison P, Bengio Y, Abbasi AF, Shen B, Mahsa HK, Ghassemi M, Li H, Duong T.	Cureus. 2020 Jul 28;12(7):e9448. doi: 10.7759/cureus.9448.	Cohen JP	Cureus	2020	2020-01-09		10.7759/cureus.9448
25	32397844	PMC7256347	1	0	0	1	0	0	0	0	0	0	0	0	0	0	0	0	0	0	Using X-ray images and deep learning for automated detection of coronavirus disease	El Asnaoui K, Chawki Y.	J Biomol Struct Dyn. 2020 May 22:1-12. doi: 10.1080/07391102.2020.1767212. Online ahead of print.	El Asnaoui K	J Biomol Struct Dyn	2020	2020-05-14		10.1080/07391102.2020.1767212
26	32989379	PMC7510455	1	1	0	1	1	0	1	1	0	0	0	1	0	0	0	0	0	0	Learning distinctive filters for COVID-19 detection from chest X-ray using shuffled residual CNN	Karthik R, Menaka R, M H.	Appl Soft Comput. 2020 Sep 23:106744. doi: 10.1016/j.asoc.2020.106744. Online ahead of print.	Karthik R	Appl Soft Comput	2020	2020-09-29		10.1016/j.asoc.2020.106744
27	32958781	PMC7506559	1	0	0	0	0	1	0	1	0	0	0	0	0	0	0	0	0	0	COVID-19 image classification using deep features and fractional-order marine predators algorithm	Sahlol AT, Yousri D, Ewees AA, Al-Qaness MAA, Damasevicius R, Elaziz MA.	Sci Rep. 2020 Sep 21;10(1):15364. doi: 10.1038/s41598-020-71294-2.	Sahlol AT	Sci Rep	2020	2020-09-22		10.1038/s41598-020-71294-2
28	32868956	PMC7448783	1	0	1	0	0	0	1	0	0	0	0	0	0	0	0	0	0	0	Automatically discriminating and localizing COVID-19 from community-acquired pneumonia on chest X-rays	Wang Z, Xiao Y, Li Y, Zhang J, Lu F, Hou M, Liu X.	Pattern Recognit. 2021 Feb;110:107613. doi: 10.1016/j.patcog.2020.107613. Epub 2020 Aug 26.	Wang Z	Pattern Recognit	2021	2020-02-09		10.1016/j.patcog.2020.107613
29	33194447	PMC7649013	1	0	0	1	0	0	0	0	0	0	0	0		0	0	0	0	0	Deep-learning convolutional neural networks with transfer learning accurately classify COVID-19 lung infection on portable chest radiographs	Kikkisetti S, Zhu J, Shen B, Li H, Duong TQ.	PeerJ. 2020 Nov 5;8:e10309. doi: 10.7717/peerj.10309. eCollection 2020.	Kikkisetti S	PeerJ	2020	2020-11-16		10.7717/peerj.10309
30	32836918	PMC7413068	1	0	0	1	0	0	0	0	0	0	0	0	0	0	0	0	0	1	A deep learning and grad-CAM based color visualization approach for fast detection of COVID-19 cases using chest X-ray and CT-Scan images	Panwar H, Gupta PK, Siddiqui MK, Morales-Menendez R, Bhardwaj P, Singh V.	Chaos Solitons Fractals. 2020 Nov;140:110190. doi: 10.1016/j.chaos.2020.110190. Epub 2020 Aug 7.	Panwar H	Chaos Solitons Fractals	2020	2020-08-25		10.1016/j.chaos.2020.110190
31	32849861	PMC7439162	1	0	1	0	0	0	0	0	0	0	0	0	0	0	0	0	0	0	COVID-19 Deep Learning Prediction Model Using Publicly Available Radiologist-Adjudicated Chest X-Ray Images as Training Data: Preliminary Findings	Che Azemin MZ, Hassan R, Mohd Tamrin MI, Md Ali MA.	Int J Biomed Imaging. 2020 Aug 18;2020:8828855. doi: 10.1155/2020/8828855. eCollection 2020.	Che Azemin MZ	Int J Biomed Imaging	2020	2020-08-28		10.1155/2020/8828855
32	32742893	PMC7394290	1	0	0	1	0	0	1	0	0	0	0	0	0	0	0	0	0	1	Iteratively Pruned Deep Learning Ensembles for COVID-19 Detection in Chest X-rays	Rajaraman S, Siegelman J, Alderson PO, Folio LS, Folio LR, Antani SK.	IEEE Access. 2020;8:115041-115050. doi: 10.1109/access.2020.3003810. Epub 2020 Jun 19.	Rajaraman S	IEEE Access	2020	2020-04-08	NIHMS1607950	10.1109/access.2020.3003810
33	33067538	PMC7567783	1	0	0	0	0	0	1	0	0	0	0	0	0	0	0	0	0	0	Automatic classification between COVID-19 pneumonia, non-COVID-19 pneumonia, and the healthy on chest X-ray image: combination of data augmentation methods	Nishio M, Noguchi S, Matsuo H, Murakami T.	Sci Rep. 2020 Oct 16;10(1):17532. doi: 10.1038/s41598-020-74539-2.	Nishio M	Sci Rep	2020	2020-10-17		10.1038/s41598-020-74539-2
34	33250662	PMC7679792	1	1	0	1	0	0	1	1	0	0	0	0	0	0	0	0	0	0	COVID-CheXNet: hybrid deep learning framework for identifying COVID-19 virus in chest X-rays images	Al-Waisy AS, Al-Fahdawi S, Mohammed MA, Abdulkareem KH, Mostafa SA, Maashi MS, Arif M, Garcia-Zapirain B.	Soft comput. 2020 Nov 21:1-16. doi: 10.1007/s00500-020-05424-3. Online ahead of print.	Al-Waisy AS	Soft comput	2020	2020-11-30		10.1007/s00500-020-05424-3
35	32760732	PMC7371960	0	0	1	0	0	0	0	0	0	1	0	0	0	0	0	0	0	0	Deep Learning-Based Decision-Tree Classifier for COVID-19 Diagnosis From Chest X-ray Imaging	Yoo SH, Geng H, Chiu TL, Yu SK, Cho DC, Heo J, Choi MS, Choi IH, Cung Van C, Nhung NV, Min BJ, Lee H.	Front Med (Lausanne). 2020 Jul 14;7:427. doi: 10.3389/fmed.2020.00427. eCollection 2020.	Yoo SH	Front Med (Lausanne)	2020	2020-08-08		10.3389/fmed.2020.00427
36	32837679	PMC7333623	1	0	0	0	0	0	0	0	0	0	0	0	0	0	0	0	0	0	Automated Deep Transfer Learning-Based Approach for Detection of COVID-19 Infection in Chest X-rays	Narayan Das N, Kumar N, Kaur M, Kumar V, Singh D.	Ing Rech Biomed. 2020 Jul 3. doi: 10.1016/j.irbm.2020.07.001. Online ahead of print.	Narayan Das N	Ing Rech Biomed	2020	2020-08-25		10.1016/j.irbm.2020.07.001
37	33320858	PMC7737907	1	0	0	0	0	0	0	0	0	0	0	0	0	0	0	0	0	0	Optimised genetic algorithm-extreme learning machine approach for automatic COVID-19 detection	Albadr MAA, Tiun S, Ayob M, Al-Dhief FT, Omar K, Hamzah FA.	PLoS One. 2020 Dec 15;15(12):e0242899. doi: 10.1371/journal.pone.0242899. eCollection 2020.	Albadr MAA	PLoS One	2020	2020-12-15		10.1371/journal.pone.0242899
38	32958971	PMC7493761	1	0	0	1	0	0	0	0	0	0	0	0	0	0	0	0	0	0	COVID-CAPS: A capsule network-based framework for identification of COVID-19 cases from X-ray images	Afshar P, Heidarian S, Naderkhani F, Oikonomou A, Plataniotis KN, Mohammadi A.	Pattern Recognit Lett. 2020 Oct;138:638-643. doi: 10.1016/j.patrec.2020.09.010. Epub 2020 Sep 16.	Afshar P	Pattern Recognit Lett	2020	2020-09-22		10.1016/j.patrec.2020.09.010
39	32412551	PMC7221329	1	0	0	1	0	0	0	1	0	0	0	0	0	0	0	0	0	0	Extracting Possibly Representative COVID-19 Biomarkers from X-ray Images with Deep Learning Approach and Image Data Related to Pulmonary Diseases	Apostolopoulos ID, Aznaouridis SI, Tzani MA.	J Med Biol Eng. 2020 May 14:1-8. doi: 10.1007/s40846-020-00529-4. Online ahead of print.	Apostolopoulos ID	J Med Biol Eng	2020	2020-05-16		10.1007/s40846-020-00529-4
40	33014355	PMC7522455	1	0	0	1	0	0	0	0	0	0	0	0	0	0	0	0	0	0	The investigation of multiresolution approaches for chest X-ray image based COVID-19 detection	Ismael AM, Şengür A.	Health Inf Sci Syst. 2020 Sep 29;8(1):29. doi: 10.1007/s13755-020-00116-6. eCollection 2020 Dec.	Ismael AM	Health Inf Sci Syst	2020	2020-05-10		10.1007/s13755-020-00116-6
41	33171723	PMC7711996	1	0	0	0	1	0	1		0	0	0	1	0	0	0	0	0	1	Evaluation of Scalability and Degree of Fine-Tuning of Deep Convolutional Neural Networks for COVID-19 Screening on Chest X-ray Images Using Explainable Deep-Learning Algorithm	Lee KS, Kim JY, Jeon ET, Choi WS, Kim NH, Lee KY.	J Pers Med. 2020 Nov 7;10(4):213. doi: 10.3390/jpm10040213.	Lee KS	J Pers Med	2020	2020-11-11		10.3390/jpm10040213
42	32568679	PMC7202857	1	0	0	0	0	1	0	0	0	0	0	0	0	0	0	0	0	0	COVID-19 detection using deep learning models to exploit Social Mimic Optimization and structured chest X-ray images using fuzzy color and stacking approaches	Toğaçar M, Ergen B, Cömert Z.	Comput Biol Med. 2020 Jun;121:103805. doi: 10.1016/j.compbiomed.2020.103805. Epub 2020 May 6.	Toğaçar M	Comput Biol Med	2020	2020-06-23		10.1016/j.compbiomed.2020.103805
43	32959234	PMC7505483	1	0	0	1	0	0	0	0	0	0	0	0	0	0	0	0	0	0	COVID19XrayNet: A Two-Step Transfer Learning Model for the COVID-19 Detecting Problem Based on a Limited Number of Chest X-Ray Images	Zhang R, Guo Z, Sun Y, Lu Q, Xu Z, Yao Z, Duan M, Liu S, Ren Y, Huang L, Zhou F.	Interdiscip Sci. 2020 Dec;12(4):555-565. doi: 10.1007/s12539-020-00393-5. Epub 2020 Sep 21.	Zhang R	Interdiscip Sci	2020	2020-09-22		10.1007/s12539-020-00393-5
44	33162872	PMC7598372	1	0	0	0	0	1	0	0	0	0	0	0	0	0	0	0	0	0	InstaCovNet-19: A deep learning classification model for the detection of COVID-19 patients using Chest X-ray	Gupta A, Anjum, Gupta S, Katarya R.	Appl Soft Comput. 2020 Oct 29:106859. doi: 10.1016/j.asoc.2020.106859. Online ahead of print.	Gupta A	Appl Soft Comput	2020	2020-09-11		10.1016/j.asoc.2020.106859
45	32904395	PMC7453871	1	0	0	0	0	0	0	0	0	0	0	0	0	0	0	0	0	0	Early diagnosis of COVID-19-affected patients based on X-ray and computed tomography images using deep learning algorithm	Dansana D, Kumar R, Bhattacharjee A, Hemanth DJ, Gupta D, Khanna A, Castillo O.	Soft comput. 2020 Aug 28:1-9. doi: 10.1007/s00500-020-05275-y. Online ahead of print.	Dansana D	Soft comput	2020	2020-09-09		10.1007/s00500-020-05275-y
46	33037212	PMC7547659	0	0	0	0	0	0	0	0	0	0	0	0	0	0	0	0	0	0	Development and evaluation of an artificial intelligence system for COVID-19 diagnosis	Jin C, Chen W, Cao Y, Xu Z, Tan Z, Zhang X, Deng L, Zheng C, Zhou J, Shi H, Feng J.	Nat Commun. 2020 Oct 9;11(1):5088. doi: 10.1038/s41467-020-18685-1.	Jin C	Nat Commun	2020	2020-10-10		10.1038/s41467-020-18685-1
47	32921934	PMC7472981	0	0	0	0	0	1	0	0	0	0	0	0	0	0	0	0	0	0	CVDNet: A novel deep learning architecture for detection of coronavirus (Covid-19) from chest x-ray images	Ouchicha C, Ammor O, Meknassi M.	Chaos Solitons Fractals. 2020 Nov;140:110245. doi: 10.1016/j.chaos.2020.110245. Epub 2020 Sep 4.	Ouchicha C	Chaos Solitons Fractals	2020	2020-09-14		10.1016/j.chaos.2020.110245
48	32835084	PMC7428728	1	1	1	1	1	0	0	1	0	0	0	1	0	0	0	0	0	0	A combined deep CNN-LSTM network for the detection of novel coronavirus (COVID-19) using X-ray images	Islam MZ, Islam MM, Asraf A.	Inform Med Unlocked. 2020;20:100412. doi: 10.1016/j.imu.2020.100412. Epub 2020 Aug 15.	Islam MZ	Inform Med Unlocked	2020	2020-08-25		10.1016/j.imu.2020.100412
49	32722697	PMC7386587	1	0	0	0	0	0	0	0	0	0	0	0	0	0	0	0	0	0	Deep transfer learning artificial intelligence accurately stages COVID-19 lung disease severity on portable chest radiographs	Zhu J, Shen B, Abbasi A, Hoshmand-Kochi M, Li H, Duong TQ.	PLoS One. 2020 Jul 28;15(7):e0236621. doi: 10.1371/journal.pone.0236621. eCollection 2020.	Zhu J	PLoS One	2020	2020-07-30		10.1371/journal.pone.0236621
50	33042210	PMC7538100	1	0	0	1	0	1	0	0	0	0	0	0	0	0	0	0	0	0	MH-COVIDNet: Diagnosis of COVID-19 using deep neural networks and meta-heuristic-based feature selection on X-ray images	Canayaz M.	Biomed Signal Process Control. 2021 Feb;64:102257. doi: 10.1016/j.bspc.2020.102257. Epub 2020 Oct 6.	Canayaz M	Biomed Signal Process Control	2021	2020-12-10		10.1016/j.bspc.2020.102257
51	32658740	PMC7305745	0	0	0	1	0	0	0	0	0	0	0	0	0	0	0	0	0	0	CovXNet: A multi-dilation convolutional neural network for automatic COVID-19 and other pneumonia detection from chest X-ray images with transferable multi-receptive feature optimization	Mahmud T, Rahman MA, Fattah SA.	Comput Biol Med. 2020 Jul;122:103869. doi: 10.1016/j.compbiomed.2020.103869. Epub 2020 Jun 20.	Mahmud T	Comput Biol Med	2020	2020-07-14		10.1016/j.compbiomed.2020.103869
52	33042308	PMC7531990	1	0	0	0	0	0	0	0	0	0	0	0	0	0	0	0	0	0	Machine learning for coronavirus covid-19 detection from chest x-rays	Brunese L, Martinelli F, Mercaldo F, Santone A.	Procedia Comput Sci. 2020;176:2212-2221. doi: 10.1016/j.procs.2020.09.258. Epub 2020 Oct 2.	Brunese L	Procedia Comput Sci	2020	2020-12-10		10.1016/j.procs.2020.09.258
53	33134214	PMC7557468	1	0	0	0	0	0	0	0	0	0	0	0	0	0	0	0	0	0	Transfer Learning-Based Automatic Detection of Coronavirus Disease 2019 (COVID-19) from Chest X-ray Images	R M, M S, H G, A A R, R R.	J Biomed Phys Eng. 2020 Oct 1;10(5):559-568. doi: 10.31661/jbpe.v0i0.2008-1153. eCollection 2020 Oct.	R M	J Biomed Phys Eng	2020	2020-02-11		10.31661/jbpe.v0i0.2008-1153
54	32992136	PMC7510591	1	0	0	1	0	1	0	0	0	0	0	0	0	0	0	0	0	0	Improving the performance of CNN to predict the likelihood of COVID-19 using chest X-ray images with preprocessing algorithms	Heidari M, Mirniaharikandehei S, Khuzani AZ, Danala G, Qiu Y, Zheng B.	Int J Med Inform. 2020 Dec;144:104284. doi: 10.1016/j.ijmedinf.2020.104284. Epub 2020 Sep 23.	Heidari M	Int J Med Inform	2020	2020-09-29		10.1016/j.ijmedinf.2020.104284
55	33180877	PMC7660555	1	0	1	1	0	0	1	0	1	0	0	0	0	0	0	0	0	1	Analyzing inter-reader variability affecting deep ensemble learning for COVID-19 detection in chest radiographs	Rajaraman S, Sornapudi S, Alderson PO, Folio LR, Antani SK.	PLoS One. 2020 Nov 12;15(11):e0242301. doi: 10.1371/journal.pone.0242301. eCollection 2020.	Rajaraman S	PLoS One	2020	2020-12-11		10.1371/journal.pone.0242301
56	33029064	PMC7535959	1	0	0	0	0	0	1	0	0	0	0	0	0	0	0	0	0	0	Using Artificial Intelligence for COVID-19 Chest X-ray Diagnosis	Borkowski AA, Viswanadhan NA, Thomas LB, Guzman RD, Deland LA, Mastorides SM.	Fed Pract. 2020 Sep;37(9):398-404. doi: 10.12788/fp.0045.	Borkowski AA	Fed Pract	2020	2020-08-10		10.12788/fp.0045
57	33224307	PMC7667280	0	0	0	0	0	1	0	0	0	0	0	0	0	0	0	0	0	2	Rapid COVID-19 diagnosis using ensemble deep transfer learning models from chest radiographic images	Gianchandani N, Jaiswal A, Singh D, Kumar V, Kaur M.	J Ambient Intell Humaniz Comput. 2020 Nov 16:1-13. doi: 10.1007/s12652-020-02669-6. Online ahead of print.	Gianchandani N	J Ambient Intell Humaniz Comput	2020	2020-11-23		10.1007/s12652-020-02669-6
58	32588200	PMC7315909	1	0	0	1	0	0	0	0	0	1	1	0	0	0	0	0	0	0	Truncated inception net: COVID-19 outbreak screening using chest X-rays	Das D, Santosh KC, Pal U.	Phys Eng Sci Med. 2020 Sep;43(3):915-925. doi: 10.1007/s13246-020-00888-x. Epub 2020 Jun 25.	Das D	Phys Eng Sci Med	2020	2020-06-27		10.1007/s13246-020-00888-x
59	33177550	PMC7658227	0	0	0	0	0	0	0	0	0	0	0	0	1	0	0	0	0	0	COVID-Net: a tailored deep convolutional neural network design for detection of COVID-19 cases from chest X-ray images	Wang L, Lin ZQ, Wong A.	Sci Rep. 2020 Nov 11;10(1):19549. doi: 10.1038/s41598-020-76550-z.	Wang L	Sci Rep	2020	2020-12-11		10.1038/s41598-020-76550-z
60	32982615	PMC7505822	1	0	0	1	0	0	0	0	0	0	0	0	0	0	0	0	0	0	An optimized deep learning architecture for the diagnosis of COVID-19 disease based on gravitational search optimization	Ezzat D, Hassanien AE, Ella HA.	Appl Soft Comput. 2020 Sep 22;98:106742. doi: 10.1016/j.asoc.2020.106742. Online ahead of print.	Ezzat D	Appl Soft Comput	2020	2020-09-28		10.1016/j.asoc.2020.106742
61	33015100	PMC7461795	0	0	0	0	0	0	0	0	0	0	0	0	0	0	0	0	0	1	The Performance of Deep Neural Networks in Differentiating Chest X-Rays of COVID-19 Patients From Other Bacterial and Viral Pneumonias	Elgendi M, Nasir MU, Tang Q, Fletcher RR, Howard N, Menon C, Ward R, Parker W, Nicolaou S.	Front Med (Lausanne). 2020 Aug 18;7:550. doi: 10.3389/fmed.2020.00550. eCollection 2020.	Elgendi M	Front Med (Lausanne)	2020	2020-05-10		10.3389/fmed.2020.00550
62	32835077	PMC7341954	0	0	1	0	0	0	0	0	0	0	0	0	0	0	0	0	0	0	Hybrid deep learning for detecting lung diseases from X-ray images	Bharati S, Podder P, Mondal MRH.	Inform Med Unlocked. 2020;20:100391. doi: 10.1016/j.imu.2020.100391. Epub 2020 Jul 4.	Bharati S	Inform Med Unlocked	2020	2020-08-25		10.1016/j.imu.2020.100391
63	32486140	PMC7345787	1	0	0	1	0	0	1	0	1	0	0	0	0	0	0	0	0	1	Weakly Labeled Data Augmentation for Deep Learning: A Study on COVID-19 Detection in Chest X-Rays	Rajaraman S, Antani S.	Diagnostics (Basel). 2020 May 30;10(6):358. doi: 10.3390/diagnostics10060358.	Rajaraman S	Diagnostics (Basel)	2020	2020-04-06		10.3390/diagnostics10060358
64	33025386	PMC7537970	1	0	0	1	0	0	0	0	0	0	0	0	0	0	0	0	0	1	Issues associated with deploying CNN transfer learning to detect COVID-19 from chest X-rays	Majeed T, Rashid R, Ali D, Asaad A.	Phys Eng Sci Med. 2020 Dec;43(4):1289-1303. doi: 10.1007/s13246-020-00934-8. Epub 2020 Oct 6.	Majeed T	Phys Eng Sci Med	2020	2020-07-10		10.1007/s13246-020-00934-8
65	32834627	PMC7332960	0	0	0	0	0	1	0	0	0	0	0	0	0	0	0	0	0	0	Recognition of COVID-19 disease from X-ray images by hybrid model consisting of 2D curvelet transform, chaotic salp swarm algorithm and deep learning technique	Altan A, Karasu S.	Chaos Solitons Fractals. 2020 Nov;140:110071. doi: 10.1016/j.chaos.2020.110071. Epub 2020 Jul 3.	Altan A	Chaos Solitons Fractals	2020	2020-08-25		10.1016/j.chaos.2020.110071
66	33100482	PMC7569413	0	0	0	1	0	0	0	0	0	0	0	0	0	0	0	0	0	0	CGNet: A graph-knowledge embedded convolutional neural network for detection of pneumonia	Yu X, Wang SH, Zhang YD.	Inf Process Manag. 2021 Jan;58(1):102411. doi: 10.1016/j.ipm.2020.102411. Epub 2020 Oct 19.	Yu X	Inf Process Manag	2021	2020-10-26		10.1016/j.ipm.2020.102411
67	32501424	PMC7255267	1	0	0	0	0	0	1	0	0	0	0	0	0	0	0	0	0	0	A modified deep convolutional neural network for detecting COVID-19 and pneumonia from chest X-ray images based on the concatenation of Xception and ResNet50V2	Rahimzadeh M, Attar A.	Inform Med Unlocked. 2020;19:100360. doi: 10.1016/j.imu.2020.100360. Epub 2020 May 26.	Rahimzadeh M	Inform Med Unlocked	2020	2020-06-06		10.1016/j.imu.2020.100360
68	33301073	PMC7726306	1	0	0	1	0	1	0	0	0	0	0	0	0	0	0	0	0	0	Hybrid-COVID: a novel hybrid 2D/3D CNN based on cross-domain adaptation approach for COVID-19 screening from chest X-ray images	Bayoudh K, Hamdaoui F, Mtibaa A.	Phys Eng Sci Med. 2020 Dec;43(4):1415-1431. doi: 10.1007/s13246-020-00957-1. Epub 2020 Dec 10.	Bayoudh K	Phys Eng Sci Med	2020	2020-10-12		10.1007/s13246-020-00957-1
69	32624700	PMC7330663	0	0	1	0	0	0	0	0	0	0	0	0	1	0	0	0	0	0	Efficient GAN-based Chest Radiographs (CXR) augmentation to diagnose coronavirus disease pneumonia	Albahli S.	Int J Med Sci. 2020 Jun 6;17(10):1439-1448. doi: 10.7150/ijms.46684. eCollection 2020.	Albahli S	Int J Med Sci	2020	2020-07-07		10.7150/ijms.46684
70	32837453	PMC7385069	0	0	0	0	0	1	0	0	0	0	0	0	0	0	0	0	0	0	A Novel Medical Diagnosis model for COVID-19 infection detection based on Deep Features and Bayesian Optimization	Nour M, Cömert Z, Polat K.	Appl Soft Comput. 2020 Dec;97:106580. doi: 10.1016/j.asoc.2020.106580. Epub 2020 Jul 28.	Nour M	Appl Soft Comput	2020	2020-08-25		10.1016/j.asoc.2020.106580
71	33094700	PMC33094700	1	0	1	1	0	1	0	0	0	0	0	0	0	0	0	0	0	0	Implementation of convolutional neural network approach for COVID-19 disease detection	Irmak E.	Physiol Genomics. 2020 Dec 1;52(12):590-601. doi: 10.1152/physiolgenomics.00084.2020. Epub 2020 Oct 23.	Irmak E	Physiol Genomics	2020	2020-10-23		10.1152/physiolgenomics.00084.2020
72	33275187	PMC7715648	1	0	0	0	0	1	0	0	0	0	0	0	1	0	0	0	0	0	StackNet-DenVIS: a multi-layer perceptron stacked ensembling approach for COVID-19 detection using X-ray images	Autee P, Bagwe S, Shah V, Srivastava K.	Phys Eng Sci Med. 2020 Dec;43(4):1399-1414. doi: 10.1007/s13246-020-00952-6. Epub 2020 Dec 4.	Autee P	Phys Eng Sci Med	2020	2020-04-12		10.1007/s13246-020-00952-6
73	32834634	PMC7357532	1	0	1	0	0	0	0	0	0	0	0	0	0	0	0	0	0	0	Convolutional capsnet: A novel artificial neural network approach to detect COVID-19 disease from X-ray images using capsule networks	Toraman S, Alakus TB, Turkoglu I.	Chaos Solitons Fractals. 2020 Nov;140:110122. doi: 10.1016/j.chaos.2020.110122. Epub 2020 Jul 13.	Toraman S	Chaos Solitons Fractals	2020	2020-08-25		10.1016/j.chaos.2020.110122
74	33230395	PMC7673219	0	0	0	0	0	1	0	0	0	0	0	0	0	0	0	0	0	0	CNN-based transfer learning-BiLSTM network: A novel approach for COVID-19 infection detection	Aslan MF, Unlersen MF, Sabanci K, Durdu A.	Appl Soft Comput. 2020 Nov 18;98:106912. doi: 10.1016/j.asoc.2020.106912. Online ahead of print.	Aslan MF	Appl Soft Comput	2020	2020-11-24		10.1016/j.asoc.2020.106912
75	33230503	PMC7674009	1	1	1	0	0	0	1	1	0	0	0	0	0	1	1	0	0	2	COVID-19 pneumonia accurately detected on chest radiographs with artificial intelligence	Dorr F, Chaves H, Serra MM, Ramirez A, Costa ME, Seia J, Cejas C, Castro M, Eyheremendy E, Fernández Slezak D, Farez MF; Study Collaborators.	Intell Based Med. 2020 Dec;3:100014. doi: 10.1016/j.ibmed.2020.100014. Epub 2020 Nov 19.	Dorr F	Intell Based Med	2020	2020-11-24		10.1016/j.ibmed.2020.100014
76	33125051	PMC7665533	1	0	0	1	0	0	0	0	0	0	0	0	0	0	0	0	0	0	FLANNEL: Focal Loss Based Neural Network Ensemble for COVID-19 Detection	Qiao Z, Bae A, Glass LM, Xiao C, Sun J.	J Am Med Inform Assoc. 2020 Oct 30:ocaa280. doi: 10.1093/jamia/ocaa280. Online ahead of print.	Qiao Z	J Am Med Inform Assoc	2020	2020-10-30		10.1093/jamia/ocaa280
77	32788602	PMC7423963	0	0	0	0	0	0	0	0	1	0	0	0	0	0	0	0	0	0	Comparing different deep learning architectures for classification of chest radiographs	Bressem KK, Adams LC, Erxleben C, Hamm B, Niehues SM, Vahldiek JL.	Sci Rep. 2020 Aug 12;10(1):13590. doi: 10.1038/s41598-020-70479-z.	Bressem KK	Sci Rep	2020	2020-08-14		10.1038/s41598-020-70479-z
78	33100403	PMC7568501	1	0	0	1	0	0	0	0	0	0	0	0	0	0	0	0	0	0	MetaCOVID: A Siamese neural network framework with contrastive loss for n-shot diagnosis of COVID-19 patients	Shorfuzzaman M, Hossain MS.	Pattern Recognit. 2020 Oct 17:107700. doi: 10.1016/j.patcog.2020.107700. Online ahead of print.	Shorfuzzaman M	Pattern Recognit	2020	2020-10-26		10.1016/j.patcog.2020.107700
		Total	61	7	16	36	6	15	15	7	5	3	2	4	3	1	1	1	1	15
